# How the clinical research community responded to the COVID-19 pandemic: An analysis of the COVID-19 clinical studies in ClinicalTrials.gov

**DOI:** 10.1101/2020.09.16.20195552

**Authors:** Zhe He, Arslan Erdengasileng, Xiao Luo, Aiwen Xing, Neil Charness, Jiang Bian

## Abstract

**Objective:** The novel coronavirus disease (COVID-19), broke out in December 2019, and is now a global pandemic. In the past few months, a large number of clinical studies have been initiated worldwide to find effective therapeutics, vaccines, and preventive strategies for COVID-19. In this study, we aim to understand the landscape of COVID-19 clinical research and identify the gaps such as the lack of population representativeness and issues that may cause recruitment difficulty.

**Materials and Methods:** We analyzed 3,765 COVID-19 studies registered in the largest public registry - ClinicalTrials.gov, leveraging natural language processing and using descriptive, association, and clustering analyses. We first characterized COVID-19 studies by study features such as phase and tested intervention. We then took a deep dive and analyzed their eligibility criteria to understand whether these studies: (1) considered the reported underlying health conditions that may lead to severe illnesses, and (2) excluded older adults, either explicitly or implicitly, which may reduce the generalizability of these studies to the older adults population.

**Results:** Most trials did not have an upper age limit and did not exclude patients with common chronic conditions such as hypertension and diabetes that are more prevalent in older adults. However, known risk factors that may lead to severe illnesses have not been adequately considered.

**Conclusions:** A careful examination of existing COVID-19 studies can inform future COVID-19 trial design towards balanced internal validity and generalizability.
