## Supplementary material for "How the clinical research community responded to the COVID-19 pandemic: An analysis of the COVID-19 clinical studies in ClinicalTrials.gov": Supplementary_Material_I.xlsx

### Sheet: Supplementary_Material_I
Title	Summary	Number of trials	Date	Data Source	URL
Characteristics of Clinical Trials relating to COVID-19 registered at ClinicalTrials.gov.	Wang et al. summarized the characteristics of the trials, presenting the results of all trials, all intervention trials and drug intervention (including vaccines and traditional Chinese medicine) trials.	306 COVID_19_related clinical trials	Registered up to 4/3/2020	ClinicalTrials.gov	https://onlinelibrary.wiley.com/doi/abs/10.1111/jcpt.13222
Characteristics and Strength of Evidence of COVID-19 Studies Registered on ClinicalTrials.gov.	Paudi et al. focused on basic characteristics, primary and secondary outcomes, and study design.	1551 studies	Registered from March 1, 2011, to May 19, 2020	ClinicalTrials.gov	https://pubmed.ncbi.nlm.nih.gov/32730617/
Characteristics of academic publications, preprints, and registered clinical trials on the COVID-19 pandemic (Silvia Gianola et al.)	Gianola et al. extracted characteristics of each publication. Regression analyses and Z tests were used to detect publication trends and their relative proportions.	3635 academic publications and 3805 preprints	Up to 5/20/2020	PubMed, Clinicaltrial.gov, Chinese Clinical Trial Registry, EU Clinical Trials Register, and 15 other trial registers, as well as PROSPERO, the international prospective register of systematic reviews	https://www.ncbi.nlm.nih.gov/pmc/articles/PMC7537872/
Coronavirus Disease 2019 Related Clinical Studies: A Cross-Sectional Analysis(Lin-Lu Ma et al.)	Ma et al. analyzed basic characteristics, and interventions.	1706 studies	From 12/1/2019 to 5/28/2020	ClinicalTrials.gov	https://www.ncbi.nlm.nih.gov/pmc/articles/PMC7492524
Characteristics of COVID-19 clinical trials registered with ClinicalTrials.gov: cross-sectional analysis (Jones CW et al.)	Basic characteristics, interventions, trial design (phase, allocation, arms, blinding).	630 identified clinical trials related to COVID-19	Registered between 12/1/2019 and 5/1/2020	ClinicalTrials.gov	https://www.ncbi.nlm.nih.gov/pmc/articles/PMC7500290/
Systematic review of the registered clinical trials for coronavirus disease 2019 (COVID-19) (Rui-Fang Zhu et al.)	This study mainly analyzed and summarized the types of studies, intervention, host organization and address, sample size, research stage, research status, expected completion time, inclusion and exclusion criteria, outcome measurement and observation time, and methodology quality and describes the results with statistics and characteristics.	75 registered trials (63 interventional studies and 12 observational studies)	Up to 2/9/2020	Chinese clinical trial registration center and ClinicalTrials.gov	https://pubmed.ncbi.nlm.nih.gov/32631442/
A large number of COVID-19 interventional clinical trials were registered soon after the pandemic onset: a descriptive analysis (Ali A Nasrallah et al.)	Nasrallah et al. abstracted and then descriptively analyzed the following characteristics of the registered trials: study design, status, phase, primary endpoints, experimental interventions, and geographic location among other qualifiers	1308 eligibility registered trial	Up to 5/15/2020	Data source WHO International Clinical Trials Registry	https://pubmed.ncbi.nlm.nih.gov/32526460/
Rabby MII, Hossain F. Study of ongoing registered clinical trials on COVID-19: a narrative review. Sao Paulo Med J. 2020.	This study reviewed ongoing trials related to COVID-19 up to 4/12/2020. Detailed information, such as interventions, drugs, and devices were summarized.	339 trials relating to COVID-19	Up to 4/12/2020	clinicaltrials.gov	https://doi.org/10.1590/1516-3180.2020.0208.r1.15062020
Analysis of COVID-19 clinical trials: A data-driven, ontology-based, and natural language processing approach	Shray Alag mined the ClinicalTrials.gov corpus to extract COVID-19 related clinical trials, produce unique reports to summarize findings, and make the meta-data available via Application Programming Interfaces (APIs). Findings include intervention/drugs, outcomes, and the status of clinical trials.	3,500 clinical trials	Late August	clinicaltrials.gov	https://journals.plos.org/plosone/article?id=10.1371/journal.pone.0239694
Review of trials currently testing treatment and prevention of COVID-19	Fragkou et al. summarized the treatment and prevention options for COVID-19.	309 trials	Up to 3/26/2020	Clinicaltrials.gov, the Chinese Clinical Trial Registry and the European Union Clinical Trials Register	https://www.sciencedirect.com/science/article/pii/S1198743X20302962?via%3Dihub
An evidence mapping and analysis of registered COVID-19 clinical trials in China	Lu et al. summarized the key characteristics of registered trials of 2019 novel coronavirus (COVID-19).	220 registered trials	Up to 2/27/2020	ClinicalTrials.gov, WHO International Clinical Trials Registry Platform (WHO ICTRP), Chinese Clinical Trials Registry (CHiCTR), Australian Clinical Trials Registry, Britain’s National Research Register (BNRR), Current Control Trials (CCT), and Glaxo Smith Kline Register.	https://bmcmedicine.biomedcentral.com/articles/10.1186/s12916-020-01612-y
Towards clinical data-driven eligibility criteria optimization for interventional COVID-19 clinical trials	Kim et al. evaluated the impact of eligibility criteria on recruitment and observable clinical outcomes of COVID-19 clinical trials using electronic health record (EHR) data.	288 registered trials	Up to 6/18/2020	ClinicalTrials.gov	https://academic.oup.com/jamia/advance-article/doi/10.1093/jamia/ocaa276/6015812
